# GWAS of preeclampsia and hypertensive disorders of pregnancy uncovers genes related to cardiometabolic, endothelial and placental function

**DOI:** 10.1101/2022.05.19.22275002

**Authors:** Jaakko S. Tyrmi, Tea Kaartokallio, Inkeri Lokki, Tiina Jääskeläinen, Eija Kortelainen, Sanni Ruotsalainen, Juha Karjalainen, Samuli Ripatti, FINNPEC Study Group, FinnGen, Estonian Biobank Research Team, Triin Laisk, Johannes Kettunen, Anneli Pouta, Katja Kivinen, Eero Kajantie, Seppo Heinonen, Juha Kere, Hannele Laivuori

## Abstract

Preeclampsia is a vascular pregnancy disorder that affects 3-5% of all pregnancies. Genetic contribution to preeclampsia susceptibility is well established, but the actual risk loci have remained largely unknown. To make further discoveries of the underlying genetic architecture, we performed a new genome-wide association study (GWAS) for maternal preeclampsia and for two other combination phenotypes encompassing maternal preeclampsia and other types of gestational hypertension disorders. We combined the data resources of the Finnish pre-eclampsia cohort ‘FINNPEC’, the Finnish FinnGen project and the Estonian Biobank to obtain cases for the three abovementioned phenotypes. In addition, we performed meta-analyses of the preeclampsia phenotype combining results with the previous largest GWAS results. The controls for each phenotype comprised all parous women in the cohorts not diagnosed with these conditions. In total, we found 18 genome-wide significant associations, of which 12 have not been associated with preeclampsia in any previous maternal GWAS for maternal preeclampsia. Seven of the novel loci were near genes previously associated with blood pressure traits – supporting the concept of pregnancy as a window to future cardiovascular health. The genetic susceptibility to cardiovascular disease may manifest for the first time during pregnancy. Alterations in the integrity of the endothelium or specifically in the glomerular filtration barrier may modify disease susceptibility. Interesting novel associations are in proximity of genes involved in the development of placenta, remodeling of uterine spiral arteries and maintenance of proteostasis in pregnancy serum. Overall, the novel associated genes shed more light on the pathophysiology of preeclampsia.
