## Supplementary File 1 for "GWAS of preeclampsia and hypertensive disorders of pregnancy uncovers genes related to cardiometabolic, endothelial and placental function"

### Sheet: Taulukko1
FINNPEC banner
Doctors in charge in the research centers
Ekholm	Eeva	MD, PhD , adjunct professor	Department of Obstetrics and Gynecology, Turku University Hospital, Turku, Finland	eeva.ekholm@tyks.fi	Reseracher in charge, Turku University Hospital
Hietala	Reija	MD	Department of Obstetrics and Gynecology, Helsinki University Hospital. and Helsinki University, Helsinki, Finland	reija.hietala@hus.fi
Keski-Nisula	Leea	MD, PhD, professor	Department of Obstetrics and Gynecology, University of Eastern Finland and Kuopio University Hospital, Kuopio, Finland	leea.keski-nisula@kuh.fi	Reseracher in charge, Kuopio University Hospital
Mäkikallio	Kaarin	MD, PhD, professor	Department of Obstetrics and Gynecology, Turku University Hospital, Turku, Finland	kaarin.makikallio@tyks.fi	Reseracher in charge, Oulu University Hospital
Uotila	Jukka	MD, PhD , adjunct professor	Department of Obstetrics and Gynecology, Tampere University Hospital, Tampere, Finland	jukka.uotila@pshp.fi	Reseracher in charge, Tampere University Hospital
Sainio	Susanna	MD, PhD , adjunct professor	Finnish Red Cross Blood Service, Helsinki, Finland.	susanna.sainio@veripalvelu.fi	Reseracher in charge, Helsinki Maternity Hospital
Saisto	Terhi	MD, PhD , adjunct professor	Department of Obstetrics and Gynecology, Helsinki University Hospital. and Helsinki University, Helsinki, Finland	terhi.saisto@hus.fi	Reseracher in charge, Helsinki University Hospital
Vääräsmäki	Marja	MD, PhD, professor	Department of Obstetrics and Gynecology, Oulu University Hospital, Oulu, Finland	marja.vaarasmaki@oulu.fi	Reseracher in charge, Oulu University Hospital
Clinical researchers
Aalto-Viljakainen	Tia	MD	Oncology, Helsinki University Hospital and University of Helsinki, Helsinki, Finland	tia.aalto-viljakainen@hus.fi	clinical researcher
Georgiadis	Leena	MD	Obstetrics and Gynecology, Helsinki University Hospital. and University of Eastern Finland, Kuopio, Finland	leena.georgiadis@hus.fi	clinical researcher
Heikkinen-Eloranta	Jenni	MD, PhD	Obstetrics and Gynecology, Helsinki University Hospital. and University of Helsinki, Helsinki, Finland	jenni.heikkinen-eloranta@hus.fi	clinical researcher
Klemetti	Miira M.	MD, PhD	Obstetrics and Gynecology, Helsinki University Hospital. and University of Helsinki, Helsinki, Finland	miira.klemetti@helsinki.fi	clinical researcher
Suomalainen-König	Sanna	MD	Obstetrics and Gynecology, Helsinki University Hospital. and University of Helsinki, Helsinki, Finland	sanna.suomalainen-konig@hus.fi	clinical researcher
Wedenoja	Satu	MD, PhD	Obstetrics and Gynecology, University of Helsinki, Helsinki, Finland	satu.wedenoja@helsinki.fi	clinical researcher
Research assistants
Leminen	Satu	RN	Obstetrics and Gynecology, Helsinki University Hospital and University of Helsinki, Helsinki, Finland	satu.leminen@hus.fi	Research nurse
Lähdesmäki	Aija	RN	Finnish Institute for Health and Welfare, Helsinki, Finland	aija.lahdesmaki@thl.fi	Research nurse
Mehtälä	Susanna		*deceased	deceased	Technician
Salmén	Christina	RN	Cardiology, Helsinki University Hospital, Helsinki, Finland	christina.salmen@hus.fi	Research nurse
